# Identification of age-associated transcriptomic changes linked to immunotherapy response in primary melanoma

**DOI:** 10.1101/2022.01.23.22269554

**Authors:** Ahmed Ezat El Zowalaty

## Abstract

Melanoma is a lethal form of skin cancers that develops due to constitutive activation of MAPK signaling pathway driven by BRAF and NRAS mutations. Immunotherapeutic agents such as anti-PD-1 (pembrolizumab and nivolumab) and anti-CTLA-4 (ipilimumab) have revolutionized melanoma treatment, however drug resistance is rapidly acquired. Several studies reported the increase in melanoma rates in older patients. Thus, the impact of ageing on transcriptional profiles of melanoma and response to immunotherapy is essential to understand. In this study, bioinformatic analysis of RNA seq data of old and young melanoma patients receiving immunotherapy identified significant upregulation of extracellular matrix and cellular adhesion genes in young cohorts while genes involved in cell proliferation, inflammation, non-canonical Wnt signaling and tyrosine kinase receptor ROR2 were significantly upregulated in the old cohort. Several Treg signature genes as well as transcription factors that are associated with dysfunctional T cell tumor infiltration, were differentially expressed. Differential expression of several genes involved in oxidative phosphorylation, glycolysis and glutamine metabolism has been observed as well. Taken together, this study provides novel findings on the impact of ageing on transcriptional changes during melanoma and novel therapeutic targets for future studies.
