## Supplementary File 1 for "Identification of age-associated transcriptomic changes linked to immunotherapy response in primary melanoma"

### Sheet: Sheet1
TCGA Case ID
TCGA-FR-A7U9
TCGA-GN-A4U4
TCGA-GN-A4U4
TCGA-GN-A4U9
TCGA-GN-A4U9
TCGA-GN-A8LN
TCGA-GN-A8LN
TCGA-QB-AA9O
TCGA-QB-AA9O
TCGA-FR-A7U9
TCGA-ER-A2NG
TCGA-FR-A3YN
TCGA-FR-A69P
TCGA-WE-AAA0
TCGA-D9-A148
TCGA-DA-A3F2
TCGA-EE-A2GS
TCGA-EE-A3JI
